# Association of Parental Prenatal Mental Health on Offspring Neurodevelopmental Disorders: A Systematic Review and Meta-Analysis

**DOI:** 10.1101/2024.09.12.24313571

**Authors:** Adrianna P. Kępińska, Shelby Smout, Thalia K. Robakis, Lily E. Cohen, Ingrid Christina Gustavsson Mahjani, Alkistis Skalkidou, Veerle Bergink, Behrang Mahjani

**Affiliations:** Seaver Autism Center for Research and Treatment, Icahn School of Medicine at Mount Sinai, New York, NY, USA; Department of Psychiatry, Icahn School of Medicine at Mount Sinai, New York, NY, USA; Department of Genetics and Genomic Sciences, Icahn School of Medicine at Mount Sinai, New York, NY, USA; Department of Women’s and Children’s Health, Uppsala University, Uppsala, Sweden; Department of Psychiatry, Erasmus Medical Center, Rotterdam, The Netherlands; Department of Artificial Intelligence and Human Health, Icahn School of Medicine at Mount Sinai, New York, NY, USA; the Mindich Child Health and Development Institute, Icahn School of Medicine at Mount Sinai, New York, NY, USA; the Department of Medical Epidemiology and Biostatistics, Karolinska Institutet, Stockholm, Sweden; and the Department of Molecular Medicine and Surgery, Karolinska Institutet, Stockholm, Sweden

**Keywords:** anxiety disorders, obsessive-compulsive disorder, mood disorder, autism, neurodevelopmental disorders, attention-deficit/hyperactivity disorder, intellectual disability, maternal, paternal, prenatal

## Abstract

**Objective:** Parental prenatal mood and anxiety disorders (PMAD) are linked to child neurodevelopmental disorders (NDDs), but evaluations of the magnitude and mechanisms of this association are limited. This study estimates the strength of the association and whether it is impacted by genetic and environmental factors.

**Method:** A systematic search of PubMed, CENTRAL, PsycINFO, OVID, and Google Scholar was performed for articles published from January 1988 to January 2024. Of 2,170 articles screened, 64 met the inclusion criteria. Meta-analyses were conducted on 20 studies, and 44 were included in the narrative synthesis. We conducted random-effects meta-analyses, along with tests for heterogeneity (I²) and publication bias (Egger’s test). The review followed PRISMA and MOOSE guidelines.

**Results:** Maternal PMADs were associated with a significantly increased risk of ADHD (OR 1.91, 95% CI 1.45–2.52) and ASD (OR 1.57, 95% CI 1.37–1.81) in children. Paternal PMADs were also associated with the risk of NDDs, with combined odds for ASD and ADHD (OR 1.24, 95% CI 1.15–1.34). Several studies suggested that the link between parental PMADs and offspring NDDs might be impacted by both genetic and environmental factors, including the impact of ongoing parental depression on child behavior.

**Conclusions and Relevance:** Parental PMADs are significantly associated with an increased risk of NDDs in children. These associations may be influenced by both genetic predispositions and environmental factors. Understanding these pathways is important for informing interventions aimed at mitigating mental health risks in families and supporting child development.
