## Supplementary material for "Association of Parental Prenatal Mental Health on Offspring Neurodevelopmental Disorders: A Systematic Review and Meta-Analysis": TAble S2

### Sheet: Title
Table S2. Results of the risk of bias assessment for cohort, case-control, and cross-sectional studies, and a randomized controlled trial.

### Sheet: NOS cohort
Study	Parent exposure	Offspring outcome	Study design	Representativeness of the exposed cohort	Selection of the non-exposed cohort	Ascertainment of exposure	Outcome (offspring NDD) not present at the study start	Control for confounders	Ascertainment of outcome	Follow-up long enough for outcomes to occur	Adequacy of follow-up	Total
Vizzini et al (2019)	Maternal depression, anxiety	ADHD	Birth cohort	1	1	C	1	1	C	1	1	6
Eilertsen et al (2020)	Maternal and paternal depression	ADHD symptoms	Children-of-twins and siblings	1	1	1	1	1	C	1	C	6
Rogers et al (2013)	Maternal depression	ADHD, oppositional defiant disorder, conduct disorder	Cohort	1	1	B/C	1	1	1	1	D	6
Tu et al (2021)	Maternal anxiety, depressive symptoms	Focused attention	Cohort	C	1	B/C	1	1	C	1	1	5
Man et al (2017)	Maternal antidepressant use during pregnancy	ADHD	Cohort	C	1	1	1	2	1	1	1	8
Clements et al (2015)	Maternal antidepressant exposure at preconception and during pregnancy; † depression	ASD; ADHD	Cohort	1	1	1	B	1	C	1	D	5
Hagberg et al (2018)	Maternal depression, prescription of antidepressants	ASD; Asperger’s syndrome; PDD	Cohort	1	1	1	1	2	C	1	C	7
Siracusano et al (2021)	Maternal depression; the use of psychotropic medications during pregnancy	ASD; hyperactivity and inattention	Cohort	C	1	1	1	C	C	1	C	4
Wiggins et al (2019)	Maternal depression and/or anxiety	ASD subtypes: mild language delay with cognitive rigidity; significant developmental delay with repetitive motor behaviors; general developmental delay; mild language and motor delay with dysregulation	Community-based	1	1	1	1	1	C	1	1	7
Loomans et al (2011)	Maternal anxiety	Behavioural problems, including hyperactivity/inattention	Community-based birth cohort	1	1	C	1	1	C	1	1	6
Lahti et al· (2017)	Maternal and paternal depressive symptoms	Internalising, externalising, attention problems, and aggressive behaviour; pervasive developmental, attention-deficit/hyperactivity, and oppositional defiant problems	Community-based birth cohort	1	1	1	1	1	C	1	1	7
Van Batenburg-Eddes et al (2013)	Maternal and paternal prenatal and postnatal anxiety and depression	Attention problems	Cross-cohort	1	1	1	1	1	1	1	1	8
Olstad et al (2023)	Maternal depression, maternal (es)citalopram use †	ADHD; developmental delays; newborn cord blood DNA methylation	EWAS/prospective cohort	1	1	C	1	2	C	1	C	6
Kodesh et al (2021)	Maternal depression	ASD	Exploratory case-cohort, population-based	1	1	1	1	1	1	1	1	8
Van den Bergh & Marcoen (2004)	Maternal anxiety	Internalising & externalising behaviours; ADHD symptoms	Longitudinal	C	1	C	1	1	1	1	1	6
LM Chen et al (2023)	Maternal depression; maternal anxiety	Internalising and externalising problems; total behavioural problems	Longitudinal	1	1	C	1	2	C	1	1	7
Luoma et al (2001)	Maternal depression	Internalising & externalising	Longitudinal	1	1	C	1	1	C	1	1	6
de Bruijn et al (2009)	Maternal prenatal depression and anxiety, maternal and paternal postnatal depression and anxiety	Internalising and externalising behaviours	Longitudinal	1	1	C	1	1	C	1	1	6
Shuffrey et al (2023)	Maternal depression	Internalising and externalising problems; autism behaviours	Longitudinal birth cohort	1	1	C	1	1	C	1	1	6
LM Chen et al (2020)	Maternal depression	ADHD	Longitudinal birth cohort	1	1	C	1	2	C	1	D	6
Bendiksen et al (2020)	Maternal anxiety, depression	ADHD-IA; ADHD-HI; ODD; CD	Longitudinal cohort	1	1	C	1	1	C	1	D	5
Weikum et al (2013)	Maternal mood symptoms; maternal SSRI use during pregnancy †	Internalising & externalising behaviours; ADHD symptoms	Longitudinal cohort	C	1	B/C	1	2	C	1	1	6
Avalos et al (2023)	Depression of birthing parent	ASD-related traits	Longitudinal collaborative cohort	1	1	A/C	1	1	C	1	1	6
Babineau et al (2023)	Maternal depression	Dysregulation, including attention problems	Longitudinal community-based birth cohort	1	1	C	1	2	C	1	1	7
Ramchandani et al (2008)	Paternal prenatal and postnatal depression	Emotional problems, conduct problems, hyperactivity, prosocial behaviour, DSM-IV psychiatric diagnoses	Longitudinal population cohort	1	1	C	1	1	C	1	1	6
O'Donnell et al (2017)	Maternal anxiety, paternal anxiety and depression symptoms	ADHD	Longitudinal population-based	1	1	C	1	2	C	1	C	6
D'Souza et al (2018)	Maternal depression, anxiety	Emotional symptoms; peer problems; hyperactivity-inattention; conduct problems; total difficulties	Longitudinal prospective	1	1	C	1	1	C	1	D	5
MacKinnon et al (2018)	Maternal depression and anxiety, paternal history of depression	Conduct disorder; hyperactivity	Longitudinal prospective birth	1	1	C	1	1	C	1	1	6
Chen et al (2020)	Maternal and paternal depression	ADHD; ASD	Nation-wide birth cohort	1	1	1	1	1	1	1	C	7
Esen et al (2022)	Maternal antidepressant prescription, paternal antidepressant prescription	ADHD	Nationwide cohort	C	1	1	1	2	1	1	1	8
Grzeskowiak et al (2016)	Maternal exposure to antidepressants;† antenatal mood	Behavioural problems: emotional; conduct; peer relationship; hyperactivity/inattention problems; pro-social skills	Nationwide population-based	1	1	C	1	1	C	1	1	6
Nishigori et al (2022)	Maternal psychological distress; depressive moods and anxiety	ASD	Nationwide prospective birth cohort	1	1	C	1	1	C	1	1	6
Lupattelli et al· (2021)	Maternal prenatal exposure to SSRI and SNRI antidepressants; maternal depression or anxiety; paternal depression or anxiety	ADHD	Nationwide, prospective population-based pregnancy	C	1	A/C	1	1	A/C	1	1	5
Hope et al (2024)	Maternal prenatal depression; maternal depression before pregnancy	ADHD/ADD; ASD; ID; cerebral palsy; epilepsy	Population	C	1	1	1	2	1	1	1	8
Pietikäinen et al (2020)	Maternal and paternal prenatal and postnatal depression	Social and behavioural problems, including internalising and externalising problems	Population-based birth	1	1	C	1	1	C	1	1	6
Huhdanpää et al· (2021)	Maternal and paternal depression	Inattentive and hyperactive symptoms of ADHD	Population-based birth	1	1	C	1	1	C	1	1	6
Teyhan et al (2014)	Maternal depression and anxiety	Internalising/ externalising behaviours, hyperactivity	Population-based cohort	1	1	C	1	1	C	1	1	6
El Marroun et al (2014)	Maternal depressive symptoms; maternal prenatal use of SSRIs †	Autistic symptoms: interpersonal behaviour; communication; repetitive/stereotypic behaviours	Population-based cohort	C	1	C	1	1	C	1	1	5
Kingston et al (2018)	Maternal depressive symptoms and anxiety symptoms	Externalising and internalising behaviours	Population-based pregnancy cohort	1	1	C	1	1	C	1	1	6
Nidey et al (2021)	Maternal depression	ADHD	Population-based retrospective cohort	1	1	1	1	1	1	1	D	7
Nulman et al (2012)	Maternal prenatal exposure to venlafaxine, selective serotonin reuptake inhibitors (SSRIs), and maternal postnatal depression	Internalising and externalising problems	Prospective cohort	C	1	C	1	1	C	1	1	5
Seebeck et al (2023)	Maternal depression, maternal antidepressant use	ASD risk	Prospective cohort	C	1	C	1	1	C	1	1	5
Park et al· (2018)	Maternal depressive symptoms	Internalising/ externalising behaviour; ADHD	Prospective cohort	1	1	C	1	1	C	1	1	6
Wolford et al (2017)	Maternal depressive symptoms	ADHD symptoms	Prospective cohort	1	1	C	1	1	C	1	1	6
O’Connor et al· (2022)	Maternal anxiety, depressive symptoms	ASD; ADHD; disruptive behaviours	Prospective longitudinal cohort	1	1	C	1	1	C	1	1	6
Koutra et al (2017)	Maternal prenatal depression, trait anxiety and personality traits and postnatal depression	Cognitive and motor abilities	Prospective mother-child cohort	1	1	C	1	1	C	1	1	6
Lupattelli et al· (2019)	Maternal use of benzodiazepines/z-hypnotics in pregnancy, depression, anxiety	Motor and communication skills; ADHD symptoms	Prospective population-based pregnancy cohort	1	1	A/C	1	1	C	1	1	6
Betts et al (2014)	Maternal prenatal depression, anxiety, and stress, postnatal maternal anxiety, depression and stress, paternal history of mental health disorders	Internalising and externalising behaviours	Prospective prebirth cohort	1	1	C	1	1	C	1	C	5
Betts et al (2015)	Maternal prenatal depression, anxiety, and stress, postnatal maternal anxiety, depression and stress, paternal history of mental health disorders	Internalising and externalising behaviours	Prospective prebirth cohort	1	1	C	1	1	C	1	1	6
Power et al (2023)	Maternal depression, maternal antidepressant use	Executive function: motor inhibition, inhibition, shifting, ADHD inattentive type symptoms	Prospective pregnancy cohort	C	1	C	1	1	C	1	1	5
Leis et al (2014)	Maternal prenatal and postnatal depression and anxiety	Conduct problems, emotional symptoms, hyperactivity, peer relationships, and prosocial behaviour	Prospective, community-based	1	1	C	1	1	C	1	C	5
Brennan et al (2023)	Maternal antidepressant and SSRI use during pregnancy †, maternal prenatal depression	ASD, ASD-related traits	Retrospective multi-cohort	C	1	C	1	1	A/C	1	1	5
Breen et al (2018)	Maternal depression, PTSD	Infant neurodevelopmental delays	Sub-study within a longitudinal birth cohort	1	1	C	1	2	C	1	D	6
Bolea-Alamañac et al (2019)	Maternal somatic anxiety symptoms	Hyperactivity/inattention symptoms; ADHD diagnosis	Population-based cohort	1	1	C	1	1	C	1	1	6
Notes
Modified Newcastle-Ottawa scale (NOS) for cohort studies possible score range: 0-10 (two points maximum can be given for control for confounders). Scores categorisation: ≥8 = high quality study, 7 to 6 = moderate quality study, ≤5 = low quality study. Studies are ordered by quality assessment (Quality column)

### Sheet: NOS case-control
Study	Parent exposure	Offspring outcome	Study design	Adequate case selection	Representativeness of cases	Selection of controls	Definition of controls	Control for confounders	Exposure ascertainment	Method of ascertainment	Non-response rate	Total
Gao et al (2015)	Maternal depression	ASD	Case-control	B	B	1	1	1	C	B	C	3
Janecka et al (2018)	Maternal neurotransmitter medication	ASD	Case-control	B	1	1	1	1	C	1	NA	5
Say et al (2016)	Maternal depressive mood/anhedonia	ADHD; ASD; PDD-NOS; Asperger's disorder	Case-control	1	B	1	1	C	C	1	C	4
Harrington et al (2014)	Maternal prenatal SSRI exposure	ASD; DD	Population-based case-control	B	1	1	1	1	B	1	C	5
Yu et al (2022)	Maternal and paternal mood disorders, anxiety disorders, depressive disorders, phobic disorders, and obsessive-compulsive disorders four years before childbirth	ASD	Population-based case-control	B	1	1	1	1	C	1	C	5
Chien et al (2022)	Parental depressive disorders; anxiety disorders; obsessive-compulsive disorder	ASD	Population-based case-control	B	1	1	1	1	C	1	C	5
Rai et al (2013)	Maternal and paternal depression; maternal use of SSRIs and NSMRIs during pregnancy	ASD (with and without ID)	Population-nested case-control	B	1	1	1	1	C	1	C	5
Notes
Modified Newcastle-Ottawa scale (NOS) for case-control studies possible score range: 0-9 (two points maximum can be given for control for confounders). Scores categorisation: ≥8 = high quality study, 7 to 6 = moderate quality study, ≤5 = low quality study. Studies are ordered by quality assessment (Quality column)

### Sheet: JBI cross-sectional
Study	Parent exposure	Offspring outcome	Study design	Were the criteria for inclusion in the sample clearly defined?	Were the study subjects and the setting described in detail (demographics, location, and time period)?	Was the exposure measured in a valid and reliable way?	Were objective, standard criteria used for measurement of the condition?	Were confounding factors measured?	Were strategies to deal with confounding factors stated?	Were the outcomes measured in a valid and reliable way?	Was appropriate statistical analysis used?
Faltyn et al (2021)	Maternal depression, anxiety	ADHD	Cross-sectional	Yes	Yes	No	Yes	Yes	Yes	Yes	Yes
Aldera et al (2022)	Maternal depression	ASD symptoms	Cross-sectional study	Unclear	Yes	No	No	Yes	Yes	Unclear	Unclear
Notes
Modified Joanna Briggs Institute (JBI) Critical Appraisal Checklist for Analytical Cross Sectional Studies does not provide a scoring system but a checklist of questions on study methodology to answer yes, no, unclear, or not applicable to.

### Sheet: JBI RCT
Study	Parent exposure	Offspring outcome	Study design	Was true randomization used for assignment of participants to treatment groups?	Was allocation to groups concealed?	Were treatment groups similar at the baseline?	Were participants blind to treatment assignment?	Were those delivering the treatment blind to treatment assignment?	Were treatment groups treated identically other than the intervention of interest?	Were outcome assessors blind to treatment assignment?	Were outcomes measured in the same way for treatment groups?	Were outcomes measured in a reliable way?	Was follow up complete and if not, were differences between groups in terms of their follow up adequately described and analysed?	Were participants analysed in the groups to which they were randomized?	Was appropriate statistical analysis used?	Was the trial design appropriate and any deviations from the standard RCT design (individual randomization, parallel groups) accounted for in the conduct and analysis of the trial?
Maselko et al (2015)	Maternal depression	Hyperactivity	RCT	Yes	Unclear	No	Yes	Yes	Unclear	Yes	Yes	Yes	Yes	Yes	Yes	Yes
Notes
Modified Joanna Briggs Institute (JBI) Critical Appraisal Tool for Assessment of Risk of Bias for Randomized Controlled Trials does not provide a scoring system but a checklist of questions to answer yes, no, unclear, or not applicable to.
