## Supplementary material for "Association of Parental Prenatal Mental Health on Offspring Neurodevelopmental Disorders: A Systematic Review and Meta-Analysis": Table S3

### Sheet: Title
Table S3. Data extracted and used in the meta-analysis of parental mood and anxiety disorders and offspring neurodevelopmental disorders.
Note:
For studies with counts of exposed and unexposed participants, we calculated the parameters for the odds ratio (Ors).
When only unadjusted ORs and CIs were available, we derived variance from these CIs using the standard formula that converts the confidence interval width to standard error.

### Sheet: Maternal PMADs
Author	Year	PMAD and NDD	PMAD and no NDD	No PMAD and NDD	No PMAD and no NDD	PMAD subcategory	NDD subcategory	Odds	CI - lower bound	CI - highr bound
Hope et al.	2024	800	19779	10365	379517	Depression and anxiety	NDD	NA	NA	NA
Yu et al.	2022	566	4301	8367	85029	Anxiety	ASD	NA	NA	NA
Siracusano et al.	2021	8	23	4	24	Depression	ASD	NA	NA	NA
Seebeck et al.	2023					Depression	ASD	1.1	1.05	1.15
Say et al.	2016	38	62	14	66	Depression	ASD	NA	NA	NA
Rai et al.	2013	44	272	4385	43005	Depression	ASD	NA	NA	NA
Nishigori et al.	2022	173	32109	182	46463	Depression and anxiety symptoms	ASD	NA	NA	NA
Lei et al.	2015	20	49	173	684	Depression	ASD	NA	NA	NA
Kodesh et al.	2021	19	652	1113	78403	Depression	ASD	NA	NA	NA
Hagberg et al.	2018	196	1304	12994	141113	Antidepressant prescription	ASD	NA	NA	NA
El Marroun et al.	2014					Depression	ASD	2.02	1.53	2.66
Clements et al.	2014	25	44	1352	3978	Antidepressant prescription	ASD	NA	NA	NA
Chien et al.	2022	1956	5064	22323	92651	Depression	ASD	NA	NA	NA
Avalos et al.	2022					Depression	ASD	1.95	1.31	2.9
Weikum et al.	2013	0	26	4	34	Mood symptoms, antidepressant prescription	ADHD	NA	NA	NA
Say et al.	2016	26	74	14	66	Depression	ADHD	NA	NA	NA
Nidey et al.	2021	57	427	212	4939	Depression	ADHD	NA	NA	NA
Lupattelli et al.	2021	33	521	250	4978	Antidepressant prescription	ADHD	NA	NA	NA
Huhdanpaa et al.	2021					Depression	ADHD	3.05	1.67	5.57
Grzeskowiak et al.	2016	22	198	2473	40336	Antidepressant prescription	ADHD	NA	NA	NA
Esen et al.	2022	1411	27499	37196	1187256	Antidepressant prescription	ADHD	NA	NA	NA
D'Souza et al.	2019	67	610	385	4597	Depression	ADHD	NA	NA	NA
Clements et al.	2014	36	45	2207	5586	Antidepressant prescription	ADHD	NA	NA	NA
Bolea-Alamanac et al.	2019	30	976	65	3964	Anxiety symptoms	ADHD	NA	NA	NA

### Sheet: Paternal PMADs
Author	Year	PMAD and NDD	PMAD and no NDD	No PMAD and NDD	No PMAD and no NDD	PMAD subcategory	NDD subcategory	Odds	CI - lower bound	CI - highr bound
Yu et al.	2022	257	2108	892	8932	Anxiety	ASD	NA	NA	NA
Rai et al.	2013	19	155	4410	43122	Depression	ASD	NA	NA	NA
Esen et al.	2022	1252	29120	37355	1185635	Antidepressant prescription	ADHD	NA	NA	NA
Van Batenburg-Eddes	2013					Anxiety	ADHD	1.22	1.1	1.35
Ramchandani et al.	2008	10	433	126	5667	Depression	ADHD	NA	NA	NA
Huhdanpaa et al.	2021					Depression and Anxiety	ADHD	2.01	0.64	6.26
